# Analysis and Interpretation of Somatic NMD-Escaping Variants in Oncogenes and Dual-Function Genes across Adult and Pediatric Cancer Cohorts

**DOI:** 10.1101/2025.11.20.25340490

**Authors:** Mohammad K. Eldomery, Karissa M. Dieseldorff Jones, Maria Namwanje, Runjun D. Kumar, Jiaming Li, Mark R. Wilkinson, Lu Wang, Jeffery M. Klco, Li Tang, Jennifer L. Neary, Sharon E. Plon, Patrick R. Blackburn

## Abstract

Interpreting protein-truncating variants predicted to escape nonsense-mediated decay (NMDe) based on the 50-bp rule is challenging due to their variable consequences. The Clinical Genome Resource, Cancer Genomics Consortium, and Variant Interpretation for Cancer Consortium recommendations focus on tumor suppressor genes where NMDe variants may result in loss-of-function. However, guidance for interpreting NMDe variants in oncogenes and dual-function genes remains limited. To address this gap, we screened the Catalogue of Somatic Mutations in Cancer, focusing on oncogenes and dual-function genes with ≥10 NMDe variants supported by published functional studies. This analysis prioritized 15 genes exhibiting two distinct NMDe patterns resulting in gene activation. The first pattern and gene examples involve NMDe variants causing loss of C-terminal regulatory regions that mediate protein inhibition and/or degradation, frequently manifesting as attenuated cell surface receptor internalization/degradation (e.g., *CSF3R*) or increased intracellular protein stability (e.g., *CCND3*). The second is driven exclusively by frameshift NMDe variants that generate novel peptide fragments that alter protein interactions (e.g., *CALR*). Interrogation of these genes in the St. Jude Children’s Research Hospital clinical genomics pediatric cohort identified 119 NMDe variants across 8 genes in ∼3% (113/3,492) of unique patient samples, with 118 of these classified as likely oncogenic or higher (99 relating to the first pattern and 19 to the second). One variant was classified as “uncertain significance”. Our data emphasize the need to integrate gene function, variant type, and effects on the C-terminus to comprehensively evaluate somatic NMDe variants and predict their consequences across adult and pediatric cancer cohorts.
