## Supplementary material for "Analysis and Interpretation of Somatic NMD-Escaping Variants in Oncogenes and Dual-Function Genes across Adult and Pediatric Cancer Cohorts": Table_S3

### Sheet: Sheet1
SYMBOL	NMD_escaping_count	NMD_subjected_count	OncoKB_Gene_Function	Cancer_Census_Gene_Function_Trimmed	Final Designaton	References
BCL9L	11	3	Unknown	Oncogene/TSG	Oncogene	PMID: 34545187; 37692512
CRTC1	18	0	Unknown	Oncogene	Oncogene	PMID: 33830080
PIM1	10	76	Unknown	Oncogene	Oncogene
CCR4	104	0	Unknown	Oncogene	Oncogene	PMID: 25488980
CCR7	39	0	Unknown	Oncogene	Oncogene	PMID: 26437031
CSMD3	22	123	Unknown	TSG	TSG
IKZF1	11	19	Unknown	TSG	TSG	PMID: 26069293
BCL11B	18	7	TSG	Oncogene/TSG	TSG	PMID: 25486566; 21878675
MAP3K1	23	421	TSG	Oncogene/TSG	Oncogene/TSG
P2RY8	13	0	TSG	Oncogene	Oncogene/TSG
TBX3	34	108	TSG	Oncogene/TSG	Oncogene/TSG	PMID: 33577921
TCF7L2	19	28	TSG	Oncogene	TSG	PMID: 32203164
NPM1	3809	2	TSG	Oncogene	Oncogene/TSG	PMID: 30205049; 39690184
RUNX1	175	390	TSG	Oncogene/TSG	Oncogene/TSG	PMID: 31059069; 15864279
BCORL1	44	112	TSG	Oncogene/TSG	TSG	PMID: 35015684
CREBBP	56	269	TSG	Oncogene/TSG	TSG	PMID: 28069569
RAD21	25	104	TSG	Oncogene/TSG	TSG	PMID: 32687945
TP53	80	6470	TSG	Oncogene/TSG	TSG	PMID: 15838523
ACVR2A	68	18	Oncogene/TSG	TSG	Oncogene/TSG	PMID: 33420656; 32440149; 30310521
NSD1	13	66	Oncogene/TSG	Fusion	Oncogene/TSG	PMID: 9628876
ERBB4	12	66	Oncogene	Oncogene/TSG	Oncogene/TSG	PMID: 20603612; 25492965
