## Supplementary material for "Analysis and Interpretation of Somatic NMD-Escaping Variants in Oncogenes and Dual-Function Genes across Adult and Pediatric Cancer Cohorts": Table_S4

### Sheet: Summary of NMDe Variants
SYMBOL	Feature	NMD_escaping_count	NMD_subjected_count	Samples_count_escaping_NMD	Frameshift_indel_count_NMD_escape	Frameshift_indel_count_NMD_subjected	Frameshift_deletion_count_NMD_escape	Frameshift_deletion_count_NMD_subjected	Stop_gain_count_NMD_escape	Stop_gain_count_NMD_subjected	Frameshift_insertion_count_NMD_escape	Frameshift_insertion_count_NMD_subjected	NMD_escaping_count_last_exon	CDS Length	Exon_count	Last_Exon_length	Last_Exon_proportion	OncoKB_Gene_Function	Cancer_Census_Gene_Function	Designated_Gene_Function
ARID2	NM_152641.4	10	358	10	0	1	6	51	3	298	1	8	6	5508	21	145	2.63253	TSG	TSG	TSG
CTCF	NM_006565.4	10	137	6	0	2	3	20	2	59	5	56	8	2184	12	185	8.4707	TSG	TSG	TSG
ERG	NM_182918.4	10	6	6	0	0	4	0	2	4	4	2	9	1440	10	521	36.1806	Oncogene	Oncogene, Fusion	Oncogene
MPL	NM_005373.3	10	12	10	1	0	4	3	3	9	2	0	7	1908	12	255	13.3648	Oncogene	Oncogene	Oncogene
PBRM1	NM_001405607.1	10	489	8	0	4	7	173	3	253	0	59	8	5115	32	173	3.38221	TSG	TSG	TSG
ASXL2	NM_018263.6	11	33	9	0	1	0	2	10	30	1	0	4	4308	13	2448	56.8245	TSG	TSG	TSG
BCL9L	NM_001378213.1	11	3	7	0	0	4	0	1	3	6	0	1	4500	10	1094	24.3111	Unknown	Oncogene/TSG	Oncogene
ERBB2	NM_004448.4	11	39	9	0	0	5	9	4	28	2	2	8	3768	27	356	9.44798	Oncogene	Oncogene, Fusion	Oncogene
NSD2	NM_001042424.3	11	1	4	0	0	4	0	0	1	7	0	11	4098	22	272	6.63738	Oncogene	Oncogene, Fusion	Oncogene
PIK3R1	NM_181523.3	11	155	10	0	0	6	27	2	108	3	20	7	2175	16	190	8.73563	TSG	TSG	TSG
PIM1	NM_002648.4	11	76	9	2	2	6	18	2	55	1	1	2	942	6	158	16.7728	Unknown	Oncogene, Fusion	Oncogene
CDK12	NM_016507.4	12	120	9	0	1	6	48	1	58	5	13	11	4473	14	713	15.9401	TSG	TSG	TSG
ERBB4	NM_005235.3	12	67	10	0	0	3	11	6	53	3	3	11	3927	28	446	11.3573	Oncogene	Oncogene/TSG	Oncogene/TSG
IKZF1	NM_006060.6	12	19	7	0	0	0	3	7	11	5	5	10	1560	8	710	45.5128	Unknown	TSG, Fusion	TSG
JUN	NM_002228.4	12	0	11	0	0	6	0	2	0	4	0	0	996	1	996	100	Oncogene	Oncogene	Oncogene
TNFRSF14	NM_003820.4	12	63	12	0	0	3	13	0	49	9	1	0	852	8	126	14.7887	TSG	TSG	TSG
P2RY8	NM_178129.5	13	0	8	0	0	7	0	3	0	3	0	13	1080	2	1080	100	TSG	Oncogene, Fusion	Oncogene/TSG
SRC	NM_198291.3	13	3	13	0	1	0	0	13	2	0	0	13	1611	14	209	12.9733	Oncogene	Oncogene	Oncogene
CD79A	NM_001783.4	14	0	12	0	0	6	0	6	0	2	0	4	681	5	114	16.7401	Oncogene	Oncogene	Oncogene
SMO	NM_005631.5	14	15	9	0	2	11	1	3	9	0	3	14	2364	12	428	18.1049	Oncogene	Oncogene	Oncogene
CDKN2C	NM_078626.3	15	0	15	0	0	2	0	9	0	4	0	14	507	2	378	74.5562	TSG	TSG	TSG
MSH6	NM_000179.3	15	105	13	0	2	0	29	11	56	4	18	6	4083	10	82	2.00833	TSG	TSG	TSG
NSD1	NM_022455.5	15	70	11	0	0	6	18	6	42	3	10	13	8091	23	1628	20.1211	Oncogene/TSG	Fusion	Oncogene/TSG
GRIN2A	NM_001134407.3	17	32	13	0	0	6	2	11	29	0	1	17	4395	13	1800	40.9556	TSG	TSG	TSG
BCL11B	NM_138576.4	18	7	14	5	2	0	0	4	0	9	5	18	2685	4	2045	76.1639	TSG	Oncogene/TSG, Fusion	TSG
CRTC1	NM_015321.3	18	0	4	0	0	16	0	0	0	2	0	18	1905	14	212	11.1286	Unknown	Oncogene, Fusion	Oncogene
BRCA1	NM_007294.4	19	214	18	0	1	2	66	12	126	5	21	9	5592	23	125	2.23534	TSG	TSG	TSG
TP63	NM_003722.5	19	13	17	0	0	1	3	18	8	0	2	18	2043	14	297	14.5374	Oncogene/TSG	Oncogene/TSG	Oncogene/TSG
TCF7L2	NM_001367943.1	20	28	18	0	0	11	7	5	17	4	4	20	1860	15	418	22.4731	TSG	Oncogene, Fusion	TSG
ZFHX3	NM_006885.4	20	106	15	0	0	8	34	1	59	11	13	20	11112	10	1685	15.1638	TSG	TSG	TSG
CSMD3	NM_198123.2	22	123	7	0	1	22	5	0	117	0	0	0	11124	71	160	1.43833	Unknown	TSG	TSG
TGFBR2	NM_003242.6	22	115	19	0	0	0	77	22	17	0	21	8	1704	7	180	10.5634	TSG	TSG	TSG
CD79B	NM_000626.4	23	6	20	0	0	8	1	14	4	1	1	7	690	6	99	14.3478	Oncogene	Oncogene	Oncogene
RAD21	NM_006265.3	25	105	13	0	0	4	25	15	49	6	31	15	1896	14	192	10.1266	TSG	Oncogene/TSG	TSG
TNFAIP3	NM_001270508.2	25	288	15	0	4	11	116	5	112	9	56	22	2373	9	285	12.0101	TSG	TSG	TSG
MAP3K1	NM_005921.2	26	480	22	0	8	8	175	13	145	5	152	23	4539	20	150	3.30469	TSG	Oncogene/TSG	Oncogene/TSG
ATM	NM_000051.4	28	544	28	0	3	0	161	27	323	1	57	16	9171	63	184	2.00632	TSG	TSG	TSG
CDH1	NM_004360.5	30	577	24	0	7	15	202	8	216	7	152	16	2649	16	210	7.92752	TSG	TSG	TSG
BCOR	NM_001123385.2	31	331	23	0	4	15	100	11	155	5	72	14	5268	15	292	5.5429	TSG	TSG, Fusion	TSG
BRCA2	NM_000059.4	31	385	28	1	4	3	136	27	185	0	60	31	10257	27	609	5.93741	TSG	TSG	TSG
EZH2	NM_004456.5	31	134	25	1	2	10	42	11	63	9	27	12	2256	20	61	2.7039	Oncogene/TSG	Oncogene/TSG	Oncogene/TSG
BTG1	NM_001731.3	35	1	32	0	1	10	0	23	0	2	0	9	516	2	368	71.3178	TSG	TSG, Fusion	TSG
DNMT3A	NM_022552.5	35	360	35	0	4	19	143	12	162	4	51	18	2739	23	142	5.18437	TSG	TSG	TSG
TENT5C	NM_017709.4	35	0	33	0	0	17	0	10	0	8	0	35	1176	2	1176	100	TSG	TSG	TSG
WT1	NM_024426.6	36	669	36	2	76	9	76	2	165	23	352	17	1569	10	122	7.77565	Oncogene/TSG	Oncogene/TSG, Fusion	Oncogene/TSG
ARID1B	NM_001374828.1	37	101	23	0	0	12	24	23	54	2	23	36	7119	20	1725	24.2309	q9	TSG	TSG
SMAD2	NM_005901.6	37	30	34	0	0	0	5	36	23	1	2	34	1404	11	124	8.83191	TSG	TSG	TSG
CCR7	NM_001838.4	39	0	38	0	0	1	0	37	0	1	0	39	1137	3	1077	94.723	Unknown	Oncogene	Oncogene
BTG2	NM_006763.3	40	0	32	1	0	4	0	34	0	1	0	11	477	2	335	70.2306	TSG	TSG	TSG
BAP1	NM_004656.4	41	340	30	0	4	18	152	16	158	7	26	25	2190	17	134	6.11872	TSG	TSG	TSG
CDKN2A	NM_000077.5	43	987	41	2	4	32	128	1	796	8	59	0	471	3	14	2.9724	TSG	TSG	TSG
BCORL1	NM_001379451.1	44	112	27	1	0	21	25	11	61	11	26	41	5358	14	283	5.28182	TSG	Oncogene/TSG	TSG
EP300	NM_001429.4	44	187	37	1	1	10	22	25	146	8	18	37	7245	31	2184	30.1449	TSG	TSG, Fusion	TSG
SMAD4	NM_005359.6	44	294	42	0	0	10	48	29	224	5	22	41	1659	12	212	12.7788	TSG	TSG	TSG
TBX3	NM_005996.4	45	131	40	2	3	24	46	7	26	12	56	13	2172	7	462	21.2707	TSG	Oncogene/TSG	Oncogene/TSG
CSF3R	NM_000760.4	51	2	48	0	0	0	1	42	1	9	0	51	2511	17	471	18.7575	Oncogene	Oncogene	Oncogene
BCL10	NM_003921.5	59	11	56	0	0	8	9	47	0	4	2	59	702	3	356	50.7123	TSG	TSG, Fusion	Oncogene/TSG
CREBBP	NM_004380.3	59	285	50	1	3	13	58	34	195	11	29	56	7329	31	2157	29.431	TSG	Oncogene/TSG, Fusion	TSG
FBXW7	NM_001349798.2	64	242	55	2	11	12	28	43	170	7	33	60	2124	14	269	12.6648	TSG	TSG	TSG
PIK3CA	NM_006218.4	64	76	53	1	15	12	13	22	45	29	3	64	3207	21	271	8.45027	Oncogene	Oncogene	Oncogene
MEN1	NM_001370259.2	65	228	56	0	5	24	126	26	72	15	25	57	1833	10	483	26.3502	TSG	TSG	TSG
ACVR2A	NM_001616.5	69	18	42	0	1	58	2	3	7	8	8	0	1542	11	195	12.6459	Oncogene/TSG	TSG	Oncogene/TSG
FAS	NM_000043.6	69	8	61	2	0	20	5	30	2	17	1	55	1008	9	332	32.9365	TSG	TSG	TSG
TP53	NM_000546.6	84	6624	78	1	34	49	1913	27	4325	7	352	44	1182	11	82	6.93739	TSG	Oncogene/TSG, Fusion	TSG
BIRC3	NM_001165.5	89	63	79	1	2	58	34	21	12	9	15	85	1815	9	194	10.6887	Oncogene/TSG	Oncogene/TSG, Fusion	Oncogene/TSG
CCND3	NM_001760.5	95	1	70	2	0	14	0	32	1	47	0	95	879	5	168	19.1126	Oncogene	Oncogene, Fusion	Oncogene
CCR4	NM_005508.5	104	0	91	0	0	1	0	81	0	22	0	104	1083	2	1083	100	Unknown	Oncogene	Oncogene
RUNX1	NM_001754.5	175	391	133	4	8	37	80	34	123	100	180	135	1443	9	476	32.9868	TSG	Oncogene/TSG, Fusion	Oncogene/TSG
SOCS1	NM_003745.2	193	0	131	11	0	99	0	75	0	8	0	193	636	2	636	100	TSG	TSG	TSG
NOTCH2	NM_024408.4	199	86	180	2	0	40	19	132	62	25	5	198	7416	34	1389	18.7298	Oncogene/TSG	Oncogene/TSG	Oncogene/TSG
PTEN	NM_000314.8	200	1821	191	0	25	113	432	76	961	11	403	35	1212	9	186	15.3465	TSG	TSG	TSG
PPM1D	NM_003620.4	204	3	178	0	0	37	1	148	2	19	0	203	1818	6	558	30.6931	Oncogene	Oncogene	Oncogene
AMER1	NM_152424.4	221	0	114	1	0	24	0	187	0	9	0	221	3408	2	3408	100	TSG	TSG	TSG
CXCR4	NM_003467.3	349	0	329	1	0	49	0	224	0	75	0	349	1059	2	1044	98.5836	Oncogene	Oncogene	Oncogene
TET2	NM_001127208.3	479	1856	387	3	16	162	626	253	906	61	308	458	6009	11	1472	24.4966	TSG	TSG	TSG
GATA3	NM_001002295.2	532	84	512	6	3	116	23	22	20	388	38	391	1335	6	285	21.3483	Oncogene/TSG	Oncogene/TSG	Oncogene/TSG
ARID1A	NM_006015.6	563	1285	544	1	9	148	337	328	757	86	182	560	6858	20	1734	25.2843	TSG	TSG, Fusion	TSG
CEBPA	NM_004364.5	673	0	621	15	0	305	0	48	0	305	0	0	1077	1	1077	100	TSG	TSG	TSG
VHL	NM_000551.4	756	721	748	14	17	465	393	155	209	122	102	433	642	3	179	27.8816	TSG	TSG	TSG
NOTCH1	NM_017617.5	1146	331	1071	25	8	781	67	240	172	100	84	1145	7668	34	1488	19.4053	Oncogene/TSG	Oncogene/TSG, Fusion	Oncogene/TSG
ASXL1	NM_015338.6	1601	74	1510	8	0	426	12	416	53	751	9	1601	4626	13	2907	62.8405	TSG	TSG	Oncogene/TSG
CALR	NM_004343.4	3467	1	3463	110	0	2163	0	4	1	1190	0	3467	1254	9	201	16.0287	Oncogene	Oncogene	Oncogene
NPM1	NM_002520.7	3818	2	3738	39	0	0	1	3	1	3776	0	3813	885	11	39	4.40678	TSG	Oncogene, Fusion	Oncogene/TSG
APC	NM_000038.6	4874	737	3834	13	0	1525	101	2633	613	703	23	4868	8532	16	6574	77.0511	TSG	TSG	TSG

### Sheet: Variant Type Analysis
SYMBOL	Stop_gain_count_NMD_escape	expected_Count	p_value	p_value_adj	significance
ACVR2A	3	26.8313	0.147593	0.929144	No
ASXL1	416	574.345	0.531002	0.929144	No
BCL10	47	21.3139	0.884089	0.929144	No
BCL9L	1	4.05175	0.371742	0.929144	No
BIRC3	21	33.6511	0.491774	0.929144	No
CALR	4	1385.04	0.0017037	0.0315184	Yes
CCND3	32	37.6426	0.590205	0.929144	No
CCR4	81	38.2497	0.874375	0.929144	No
CCR7	37	14.0772	0.921423	0.929144	No
CD79A	6	5.55489	0.69056	0.929144	No
CD79B	14	8.74585	0.80078	0.929144	No
CRTC1	0	6.89085	0.131347	0.929144	No
CSF3R	42	17.8914	0.898379	0.929144	No
CXCR4	224	130.713	0.816529	0.929144	No
ERBB2	4	3.91475	0.684227	0.929144	No
ERBB4	6	4.17377	0.7773	0.929144	No
ERG	2	3.84926	0.512835	0.929144	No
EZH2	11	11.44	0.641723	0.929144	No
GATA3	22	210.012	0.113317	0.929144	No
JUN	2	4.79767	0.448678	0.929144	No
MAP3K1	13	8.87539	0.774919	0.929144	No
MPL	3	3.7454	0.620273	0.929144	No
NOTCH1	240	413.43	0.460186	0.929144	No
NOTCH2	132	57.4977	0.893523	0.929144	No
NPM1	3	1600.13	0.000961615	0.0315184	Yes
NSD1	6	4.94366	0.726921	0.929144	No
NSD2	0	4.10949	0.203672	0.929144	No
P2RY8	3	5.12	0.523425	0.929144	No
PIK3CA	22	23.0923	0.631161	0.929144	No
PIM1	2	4.41418	0.472616	0.929144	No
PPM1D	148	74.1289	0.859292	0.929144	No
RUNX1	34	67.5846	0.42187	0.929144	No
SMO	3	5.20514	0.51837	0.929144	No
SRC	13	4.68397	0.929144	0.929144	No
TBX3	7	16.9168	0.387847	0.929144	No
TP63	18	6.75538	0.922838	0.929144	No
WT1	2	13.9521	0.201707	0.929144	No
